# Systematic Review of Brain Mechanisms of Oral Multisensory Processing related to Oral Health

**DOI:** 10.1101/2024.08.10.24311798

**Authors:** Chia-Shu Lin

## Abstract

Oral functions related to eating, including mastication, swallowing, and taste, are fundamentally a multisensory experience, that relies on the crossmodal interaction of touch, gustation, temperature, pain, and proprioception. While a majority of studies focus on the multisensory processing related to speech, the brain mechanisms of oral multisensory processing related to eating have remained unknown. The current systematic review will summarize the findings from neuroimaging studies (mainly functional magnetic resonance imaging) focusing on the interaction of multiple sensory stimuli in human participants. Neuroimaging studies of human adults on the interaction between multiple sensory stimuli related to oral functions and published in English were identified and extracted via three electronic databases and reviewed according to the Preferred Reporting Items for Systematic Reviews and Meta-Analyses. Nine primary studies were eligible to be included in this review. Three studies investigated the interaction of intraoral (i.e., sensorimotor, taste, and noxious) stimuli. Five studies investigated the interaction between intraoral and extraoral (i.e., auditory, olfactory, and visual) stimuli). One study investigated the audio-visual interaction on dental fear. The studies showed great diversity in the experimental design of crossmodal interaction. In terms of the brain features related to the interaction, the somatosensory and motor areas were mostly reported in the studies. The studies imply the potential application between oral neuroscience and oral healthcare, such as prosthodontic treatment and food selection. Still, the findings should be carefully interpreted due to the diversity in crossmodal interaction and inconsistency of experimental design between the studies. The current systematic review revealed that there have not been consistent findings about the underlying brain mechanisms due to the diversity in the experimental design of crossmodal interaction.
