## Supplementary_Multisensory_oral_exclusion_20230628 for "Systematic Review of Brain Mechanisms of Oral Multisensory Processing related to Oral Health"

### Sheet: Screening
ID	Authors	Journal	Title	Year	inclusion	non-English	review	animal	non-adult	irrelevant diseases	non-oral	speech	design
1	Lei VLC, Leong TI, Leong CT, Liu L, Choi CU, Sereno MI, Li D, Huang RS	Hum Brain Mapp	Phase-encoded fMRI tracks down brainstorms of natural language processing with subsecond precision.	2024								1
2	Barany DA, Lacey S, Matthews KL, Nygaard LC, Sathian K	Neuropsychologia	Neural basis of sound-symbolic pseudoword-shape correspondences.	2023								1
3	Amiez C, Verstraete C, Sallet J, Hadj-Bouziane F, Ben Hamed S, Meguerditchian A, Procyk E, Wilson CRE, Petrides M, Sherwood CC, Hopkins WD	Commun Biol	The relevance of the unique anatomy of the human prefrontal operculum to the emergence of speech.	2023								1
4	Barany DA, Lacey S, Matthews KL, Nygaard LC, Sathian K	bioRxiv [Preprint]	Neural Basis Of Sound-Symbolic Pseudoword-Shape Correspondences.	2023								1
5	Harper DE, Gopinath K, Smith JL, Gregory M, Ichesco E, Aronovich S, Harris RE, Harte SE, Clauw DJ, Fleischer CC.	Brain Behav	Characterization of visual processing in temporomandibular disorders using functional magnetic resonance imaging	2023									1
6	Knight, EJ; Freedman, EG; Myers, EJ; Berruti, AS; Oakes, LA; Cao, CZ; Molholm, S; Foxe, JJ	JOURNAL OF NEUROSCIENCE	Severely Attenuated Visual Feedback Processing in Children on the Autism Spectrum	2023					1
7	Premi E, Pengo M, Mattioli I, Cantoni V, Dukart J, Gasparotti R, Buratti E, Padovani A, Bocchetta M, Todd EG, Bouzigues A, Cash DM, Convery RS, Russell LL, Foster P, Thomas DL, van Swieten JC, Jiskoot LC, Seelaar H, Galimberti D, Sanchez-Valle R, Laforce R Jr, Moreno F, Synofzik M, Graff C, Masellis M, Tartaglia MC, Rowe JB, Tsvetanov KA, Vandenberghe R, Finger E, Tiraboschi P, de Mendonça A, San…	Neurobiol Dis	Early neurotransmitters changes in prodromal frontotemporal dementia: A GENFI study	2023							1
8	Schumann-Werner B, Schaefer S, Schramm S, Patel HJ, Binkofski FC, Werner CJ.	Dysphagia	Neural Correlates of Oral Stereognosis-An fMRI Study	2023									1
9	Bono D, Belyk M, Longo MR, Dick F.	Neurosci Biobehav Rev	Beyond language: The unspoken sensory-motor representation of the tongue in non-primates, non-human and human primates	2022			1
10	Haider CL, Suess N, Hauswald A, Park H, Weisz N.	Neuroimage	Masking of the mouth area impairs reconstruction of acoustic speech features and higher-level segmentational features in the presence of a distractor speaker	2022								1
11	Ponticorvo, S; Manara, R; Cassandro, E; Canna, A; Scarpa, A; Troisi, D; Cassandro, C; Cuoco, S; Cappiello, A; Pellecchia, MT; Di Salle, F; Esposito, F	NEUROBIOLOGY OF AGING	Cross-modal connectivity effects in age-related hearing loss	2022						1
12	Rennig, J; Beauchamp, MS	NEUROIMAGE	Intelligibility of audiovisual sentences drives multivoxel response patterns in human superior temporal cortex	2022								1
13	Ross, LA; Molholm, S; Butler, JS; Del Bene, VA; Foxe, JJ	NEUROIMAGE	Neural correlates of multisensory enhancement in audiovisual narrative speech perception: A fMRI investigation	2022								1
14	Silva AB, Liu JR, Zhao L, Levy DF, Scott TL, Chang EF.	J Neurosci	A Neurosurgical Functional Dissection of the Middle Precentral Gyrus during Speech Production	2022								1
15	Teh CS, Mah MC, Rahmat K, Prepageran N.	Otol Neurotol	Neuroimaging Systematic Review in Persistent Postural-Perceptual Dizziness: The Elaborate Alterations in the Delicate Network to Remain Balanced	2022			1
16	Xia Z, Yang T, Cui X, Hoeft F, Liu H, Zhang X, Liu X, Shu H.	Front Psychol	Atypical Relationships Between Neurofunctional Features of Print-Sound Integration and Reading Abilities in Chinese Children With Dyslexia	2022			1
17	Xia, ZC; Yang, T; Cui, X; Hoeft, F; Liu, H; Zhang, XL; Shu, H; Liu, XP	EUROPEAN JOURNAL OF NEUROSCIENCE	Neurofunctional basis underlying audiovisual integration of print and speech sound in Chinese children	2022					1
18	Benetti S, Zonca J, Ferrari A, Rezk M, Rabini G, Collignon O.	Neuroimage	Visual motion processing recruits regions selective for auditory motion in early deaf individuals	2021			1
19	Coez A, Fillon L, Saitovitch A, Rutten C, Marlin S, Boisgontier J, Vinçon-Leite A, Lemaitre H, Grévent D, Roux CJ, Dangouloff-Ros V, Levy R, Bizaguet E, Rouillon I, Garabédian EN, Denoyelle F, Zilbovicius M, Loundon N, Boddaert N.	Neuroimage Clin	Arterial spin labeling brain MRI study to evaluate the impact of deafness on cerebral perfusion in 79 children before cochlear implantation	2021						1
20	Cottaar, M; Bastiani, M; Boddu, N; Glasser, MF; Haber, S; van Essen, DC; Sotiropoulos, SN; Jbabdi, S	NEUROIMAGE	Modelling white matter in gyral blades as a continuous vector field	2021							1
21	Delle Monache S, Indovina I, Zago M, Daprati E, Lacquaniti F, Bosco G.	Front Integr Neurosci	Watching the Effects of Gravity. Vestibular Cortex and the Neural Representation of "Visual" Gravity	2021							1
22	O'Sullivan AE, Crosse MJ, Liberto GMD, de Cheveigné A, Lalor EC.	J Neurosci	Neurophysiological Indices of Audiovisual Speech Processing Reveal a Hierarchy of Multisensory Integration Effects	2021								1
23	Seif, A; Shea, C; Schmid, S; Stevenson, RA	FRONTIERS IN INTEGRATIVE NEUROSCIENCE	A Systematic Review of Brainstem Contributions to Autism Spectrum Disorder	2021			1
24	Suen JLK, Yeung AWK, Wu EX, Leung WK, Tanabe HC, Goto TK.	Foods	Effective Connectivity in the Human Brain for Sour Taste, Retronasal Smell, and Combined Flavour	2021	1
25	Sun Z, Seo JW, Park HJ, Lee JY, Kwak MY, Kim Y, Lee JY, Park JW, Kang WS, Ahn JH, Chung JW, Kim H.	Hum Brain Mapp	Cortical reorganization following auditory deprivation predicts cochlear implant performance in postlingually deaf adults	2021						1
26	Chen, X; Lian, CF; Wang, L; Deng, HN; Fung, SH; Nie, D; Thung, KH; Yap, PT; Gateno, J; Xia, JJ; Shen, DG	IEEE TRANSACTIONS ON MEDICAL IMAGING	One-Shot Generative Adversarial Learning for MRI Segmentation of Craniomaxillofacial Bony Structures	2020							1
27	Russo, A; Silvestro, M; Trojsi, F; Bisecco, A; De Micco, R; Caiazzo, G; Di Nardo, F; Esposito, F; Tessitore, A; Tedeschi, G	HEADACHE	Cognitive Networks Disarrangement in Patients With Migraine Predicts Cutaneous Allodynia	2020							1
28	Feng G, Zhou B, Zhou W, Beauchamp MS, Magnotti JF.	Front Neurosci	A Laboratory Study of the McGurk Effect in 324 Monozygotic and Dizygotic Twins	2019								1
29	Clemens AM, Fernandez Delgado Y, Mehlman ML, Mishra P, Brecht M.	Sci Rep	Multisensory and Motor Representations in Rat Oral Somatosensory Cortex	2018				1
30	Mancke, F; Schmitt, R; Winter, D; Niedtfeld, I; Herpertz, SC; Schmahl, C	JOURNAL OF PSYCHIATRY & NEUROSCIENCE	Assessing the marks of change: how psychotherapy alters the brain structure in women with borderline personality disorder	2018						1
31	Murakami T, Abe M, Wiratman W, Fujiwara J, Okamoto M, Mizuochi-Endo T, Iwabuchi T, Makuuchi M, Yamashita A, Tiksnadi A, Chang FY, Kubo H, Matsuda N, Kobayashi S, Eifuku S, Ugawa Y.	J Neurosci	The Motor Network Reduces Multisensory Illusory Perception	2018								1
32	Ozker M, Yoshor D, Beauchamp MS.	Front Hum Neurosci	Converging Evidence From Electrocorticography and BOLD fMRI for a Sharp Functional Boundary in Superior Temporal Gyrus Related to Multisensory Speech Processing	2018								1
33	Rennig J, Beauchamp MS.	Neuroimage	Free viewing of talking faces reveals mouth and eye preferring regions of the human superior temporal sulcus	2018								1
34	Yarraguntla, K; Seraji-Bozorgzad, N; Lichtman-Mikol, S; Razmjou, S; Bao, F; Sriwastava, S; Santiago-Martinez, C; Khan, O; Bernitsas, E	JOURNAL OF NEUROIMAGING	Multiple Sclerosis Fatigue: A Longitudinal Structural MRI and Diffusion Tensor Imaging Study	2018						1
35	Aparicio, M; Peigneux, P; Charlier, B; Baleriaux, D; Kavec, M; Leybaert, J	FRONTIERS IN PSYCHOLOGY	The Neural Basis of Speech Perception through Lipreading and Manual Cues: Evidence from Deaf Native Users of Cued Speech	2017								1
36	Borg, S; Seubert, J	EUROPEAN JOURNAL OF LIPID SCIENCE AND TECHNOLOGY	Lipids in Eating and Appetite Regulation - A Neuro-Cognitive Perspective	2017			1
37	Brefczynski-Lewis JA, Lewis JW.	Neuropsychologia	Auditory object perception: A neurobiological model and prospective review	2017			1
38	Butler, JS; Molholm, S; Andrade, GN; Foxe, JJ	CEREBRAL CORTEX	An Examination of the Neural Unreliability Thesis of Autism	2017						1
39	Gotow, Naomi; Kobayakawa, Tatsu	PLoS One	Simultaneity judgment using olfactory–visual, visual–gustatory, and olfactory–gustatory combinations	2017									1
40	Hodkinson DJ, Veggeberg R, Kucyi A, van Dijk KR, Wilcox SL, Scrivani SJ, Burstein R, Becerra L, Borsook D.	eNeuro	Cortico-Cortical Connections of Primary Sensory Areas and Associated Symptoms in Migraine	2017						1
41	Magnotti JF, Beauchamp MS.	PLoS Comput Biol	A Causal Inference Model Explains Perception of the McGurk Effect and Other Incongruent Audiovisual Speech	2017								1
42	Martino J, Velasquez C, Vázquez-Bourgon J, de Lucas EM, Gomez E.	World Neurosurg	Cross-Modal Recruitment of Auditory and Orofacial Areas During Sign Language in a Deaf Subject	2017						1
43	Skipper, JI; Devlin, JT; Lametti, DR	BRAIN AND LANGUAGE	The hearing ear is always found close to the speaking tongue: Review of the role of the motor system in speech perception	2017			1
44	Treille A, Vilain C, Hueber T, Lamalle L, Sato M.	J Cogn Neurosci	Inside Speech: Multisensory and Modality-specific Processing of Tongue and Lip Speech Actions	2017								1
45	Zhu LL, Beauchamp MS.	J Neurosci	Mouth and Voice: A Relationship between Visual and Auditory Preference in the Human Superior Temporal Sulcus	2017								1
46	Berthier, Marcelo L; Moreno-Torres, Ignacio	Frontiers in Human Neuroscience	Commentary: Visual Feedback of Tongue Movement for Novel Speech Sound Learning	2016			1
47	Henderson LA, Akhter R, Youssef AM, Reeves JM, Peck CC, Murray GM, Svensson P.	Eur J Pain	The effects of catastrophizing on central motor activity	2016	1
48	Hort J, Ford RA, Eldeghaidy S, Francis ST.	Hum Brain Mapp	Thermal taster status: Evidence of cross-modal integration	2016	1
49	Striem-Amit E, Almeida J, Belledonne M, Chen Q, Fang Y, Han Z, Caramazza A, Bi Y.	Sci Rep	Topographical functional connectivity patterns exist in the congenitally, prelingually deaf	2016						1
50	Thaler, L; Goodale, MA	WILEY INTERDISCIPLINARY REVIEWS-COGNITIVE SCIENCE	Echolocation in humans: an overview	2016			1
51	Williams JT, Darcy I, Newman SD.	Brain Res	Bimodal bilingualism as multisensory training?: Evidence for improved audiovisual speech perception after sign language exposure	2016								1
52	Gagnon L, Kupers R, Ptito M.	Neuropsychologia	Neural correlates of taste perception in congenital blindness	2015						1
53	Milne JL, Arnott SR, Kish D, Goodale MA, Thaler L.	Vision Res	Parahippocampal cortex is involved in material processing via echoes in blind echolocation experts	2015						1
54	Perrodin C, Kayser C, Logothetis NK, Petkov CI.	Proc Natl Acad Sci U S A	Natural asynchronies in audiovisual communication signals regulate neuronal multisensory interactions in voice-sensitive cortex	2015								1
55	Tse CY, Gratton G, Garnsey SM, Novak MA, Fabiani M.	J Cogn Neurosci	Read My Lips: Brain Dynamics Associated with Audiovisual Integration and Deviance Detection	2015								1
56	Ueno, H; Suemitsu, S; Matsumoto, Y; Okamoto, M	NEURAL PLASTICITY	Sensory Deprivation during Early Postnatal Period Alters the Density of Interneurons in the Mouse Prefrontal Cortex	2015				1
57	Gagnon, L; Kupers, R; Ptito, M	MULTISENSORY RESEARCH	Making Sense of the Chemical Senses	2014			1
58	Hilbert K, Evens R, Maslowski NI, Wittchen HU, Lueken U.	Biomed Res Int	Fear processing in dental phobia during crossmodal symptom provocation: an fMRI study	2014	1
59	Kagawa, T; Narita, N; Iwaki, S; Kawasaki, S; Kamiya, K; Minakuchi, S	PLOS ONE	Does Shape Discrimination by the Mouth Activate the Parietal and Occipital Lobes? - Near-Infrared Spectroscopy Study	2014	1
60	Lazard, DS; Innes-Brown, H; Barone, P	HEARING RESEARCH	Adaptation of the communicative brain to post-lingual deafness. Evidence from functional imaging	2014			1
61	Lee, VK; Nau, AC; Laymon, C; Chan, KC; Rosario, BL; Fisher, C	FRONTIERS IN HUMAN NEUROSCIENCE	Successful tactile based visual sensory substitution use functions independently of visual pathway integrity	2014						1
62	Plakke, B; Romanski, LM	FRONTIERS IN NEUROSCIENCE	Auditory connections and functions of prefrontal cortex	2014			1
63	Yamaguchi K, Nakamura K, Oga T, Nakajima Y.	Neuropsychologia	Eating tools in hand activate the brain systems for eating action: a transcranial magnetic stimulation study	2014	1
64	Arnott SR, Thaler L, Milne JL, Kish D, Goodale MA.	Neuropsychologia	Shape-specific activation of occipital cortex in an early blind echolocation expert	2013						1
65	Bembich S, Davanzo R, Brovedani P, Clarici A, Massaccesi S, Demarini S.	Neonatology	Functional neuroimaging of breastfeeding analgesia by multichannel near-infrared spectroscopy	2013							1
66	Charroo-Ruiz, LE; Pico, T; Perez-Abalo, MC; Hernandez, MD; Bermejo, S; Bermejo, B; Alvarez, B; Paz, AS; Rodriguez, U; Sevila, M; Martinez, Y; Galan, L	MEDICC REVIEW	Cross-Modal Plasticity in Deaf Child Cochlear Implant Candidates Assessed Using Visual and Somatosensory Evoked Potentials	2013					1
67	Yakusheva TA, Blazquez PM, Chen A, Angelaki DE.	J Neurosci	Spatiotemporal properties of optic flow and vestibular tuning in the cerebellar nodulus and uvula	2013							1
68	Yang, L; Yang, JJ; Nakamura, N; Wu, JL; Ohno, S; Kurata, T; Kanazawa, KAS	2013 ICME INTERNATIONAL CONFERENCE ON COMPLEX MEDICAL ENGINEERING (CME)	Difference of Audiovisual Integration between Alzheimer's Disease Patients and Age-matched Healthy Controls: An fMRI Study	2013							1
69	Lazard, DS; Giraud, AL; Gnansia, D; Meyer, B; Sterkers, O	EUROPEAN ANNALS OF OTORHINOLARYNGOLOGY-HEAD AND NECK DISEASES	Understanding the deafened brain: Implications for cochlear implant rehabilitation	2012			1
70	Ptito M, Matteau I, Zhi Wang A, Paulson OB, Siebner HR, Kupers R.	Neural Plast	Crossmodal recruitment of the ventral visual stream in congenital blindness	2012						1
71	Small, DM	PHYSIOLOGY & BEHAVIOR	Flavor is in the brain	2012			1
72	Jenkins J 3rd, Rhone AE, Idsardi WJ, Simon JZ, Poeppel D.	Brain Topogr	The elicitation of audiovisual steady-state responses: multi-sensory signal congruity and phase effects	2011								1
73	Nath AR, Beauchamp MS.	J Neurosci	Dynamic changes in superior temporal sulcus connectivity during perception of noisy audiovisual speech	2011								1
74	Nath AR, Fava EE, Beauchamp MS.	J Neurosci	Neural correlates of interindividual differences in children's audiovisual speech perception	2011								1
75	Proctor BJ, Meyer GF.	Exp Brain Res	Electrophysiological correlates of facial configuration and audio-visual congruency: evidence that face processing is a visual rather than a multisensory task	2011							1
76	Shum M, Shiller DM, Baum SR, Gracco VL.	Eur J Neurosci	Sensorimotor integration for speech motor learning involves the inferior parietal cortex	2011								1
77	Tachibana, A; Noah, JA; Bronner, S; Ono, Y; Onozuka, M	NEUROSCIENCE LETTERS	Parietal and temporal activity during a multimodal dance video game: An fNIRS study	2011							1
78	Grabenhorst F, D'Souza AA, Parris BA, Rolls ET, Passingham RE.	Neuroimage	A common neural scale for the subjective pleasantness of different primary rewards	2010							1
79	Hunter, MD; Eickhoff, SB; Pheasant, RJ; Douglas, MJ; Watts, GR; Farrow, TFD; Hyland, D; Kang, J; Wilkinson, ID; Horoshenkov, KV; Woodruff, PWR	NEUROIMAGE	The state of tranquility: Subjective perception is shaped by contextual modulation of auditory connectivity	2010							1
80	Kupers R, Chebat DR, Madsen KH, Paulson OB, Ptito M.	Proc Natl Acad Sci U S A	Neural correlates of virtual route recognition in congenital blindness	2010						1
81	Bishop CW, Miller LM.	J Cogn Neurosci	A multisensory cortical network for understanding speech in noise	2009								1
82	Chandrasekaran C, Ghazanfar AA.	J Neurophysiol	Different neural frequency bands integrate faces and voices differently in the superior temporal sulcus	2009								1
83	Murray, MM; De Santis, L; Thut, G; Wylie, GR	BRAIN AND COGNITION	The costs of crossing paths and switching tasks between audition and vision	2009							1
84	Okamoto M, Dan H, Clowney L, Yamaguchi Y, Dan I.	Neurosci Lett	Activation in ventro-lateral prefrontal cortex during the act of tasting: an fNIRS study	2009	1
85	Etzel JA, Gazzola V, Keysers C.	PLoS One	Testing simulation theory with cross-modal multivariate classification of fMRI data	2008	1
86	Galati G, Committeri G, Spitoni G, Aprile T, Di Russo F, Pitzalis S, Pizzamiglio L.	Neuroimage	A selective representation of the meaning of actions in the auditory mirror system	2008								1
87	Murase M, Saito DN, Kochiyama T, Tanabe HC, Tanaka S, Harada T, Aramaki Y, Honda M, Sadato N.	Neurosci Lett	Cross-modal integration during vowel identification in audiovisual speech: a functional magnetic resonance imaging study	2008								1
88	von Kriegstein, K; Dogan, O; Gruter, M; Giraud, AL; Kell, CA; Gruter, T; Kleinschmidt, A; Kiebel, SJ	PROCEEDINGS OF THE NATIONAL ACADEMY OF SCIENCES OF THE UNITED STATES OF AMERICA	Simulation of talking faces in the human brain improves auditory speech recognition	2008								1
89	Small, DM; Bender, G; Veldhuizen, MG; Rudenga, K; Nachtigal, D; Felsted, J	LINKING AFFECT TO ACTION: CRITICAL CONTRIBUTIONS OF THE ORBITOFRONTAL CORTEX	The role of the human orbitofrontal cortex in taste and flavor processing	2007			1
90	Kang E, Lee DS, Kang H, Hwang CH, Oh SH, Kim CS, Chung JK, Lee MC.	Neuroimage	The neural correlates of cross-modal interaction in speech perception during a semantic decision task on sentences: a PET study	2006								1
91	Verhagen JV, Engelen L.	Neurosci Biobehav Rev	The neurocognitive bases of human multimodal food perception: sensory integration	2006			1
92	Miller LM, D'Esposito M.	J Neurosci	Perceptual fusion and stimulus coincidence in the cross-modal integration of speech	2005								1
93	Ptito M, Kupers R.	J Integr Neurosci	Cross-modal plasticity in early blindness	2005						1
94	Sadato N, Okada T, Honda M, Matsuki K, Yoshida M, Kashikura K, Takei W, Sato T, Kochiyama T, Yonekura Y.	Cereb Cortex	Cross-modal integration and plastic changes revealed by lip movement, random-dot motion and sign languages in the hearing and deaf	2005						1
95	Macaluso E, George N, Dolan R, Spence C, Driver J.	Neuroimage	Spatial and temporal factors during processing of audiovisual speech: a PET study	2004								1
96	Herráiz C, Hernández-Calvín FJ, Plaza G, Toledano A, De los Santos G.	Acta Otorrinolaringol Esp	[Multi-sensory interaction in tinnitus: visual evoked potentials and somatosensory stimulation]	2003		1
97	Schulz M, Ross B, Pantev C.	Neuroreport	Evidence for training-induced crossmodal reorganization of cortical functions in trumpet players	2003	1
98	Sekiyama K, Kanno I, Miura S, Sugita Y.	Neurosci Res	Auditory-visual speech perception examined by fMRI and PET	2003								1
99	Wright, TM; Pelphrey, KA; Allison, T; McKeown, MJ; McCarthy, G	CEREBRAL CORTEX	Polysensory interactions along lateral temporal regions evoked by audiovisual speech	2003								1
100	Giraud AL, Truy E.	Neuropsychologia	The contribution of visual areas to speech comprehension: a PET study in cochlear implants patients and normal-hearing subjects	2002								1
101	McGlone, F; Kelly, EF; Trulsson, M; Francis, ST; Westling, G; Bowtell, R	BEHAVIOURAL BRAIN RESEARCH	Functional neuroimaging studies of human somatosensory cortex	2002									1
102	Olson IR, Gatenby JC, Gore JC.	Brain Res Cogn Brain Res	A comparison of bound and unbound audio-visual information processing in the human cerebral cortex	2002								1
103	Calvert GA, Hansen PC, Iversen SD, Brammer MJ.	Neuroimage	Detection of audio-visual integration sites in humans by application of electrophysiological criteria to the BOLD effect	2001								1
104	De Volder, AG; Toyama, H; Kimura, Y; Kiyosawa, M; Nakano, H; Vanlierde, A; Wanet-Defalque, MC; Mishina, M; Oda, K; Ishiwata, K; Senda, M	NEUROIMAGE	Auditory triggered mental imagery of shape involves visual association areas in early blind humans	2001						1
105	Trulsson, M; Francis, ST; Kelly, EF; Westling, G; Bowtell, R; McGone, F	NEUROIMAGE	Cortical responses to single mechanoreceptive afferent microstimulation revealed with fMRI	2001							1
106	Witting, N; Kupers, RC; Svensson, P; Arendt-Nielsen, L; Gjedde, A; Jensen, TS	NEUROLOGY	Experimental brush-evoked allodynia activates posterior parietal cortex	2001							1
107	Rink E, Wullimann MF.	J Comp Neurol	Some forebrain connections of the gustatory system in the goldfish Carassius auratus visualized by separate DiI application to the hypothalamic inferior lobe and the torus lateralis	1998				1
108	Mufson EJ, Mesulam MM.	J Comp Neurol	Thalamic connections of the insula in the rhesus monkey and comments on the paralimbic connectivity of the medial pulvinar nucleus	1984				1
